# Trans-ancestry meta-analysis improves performance of genetic scores for multiple adiposity-related traits in East Asian populations

**DOI:** 10.1101/2022.07.05.22277254

**Authors:** Zammy Fairhurst-Hunter, Kuang Lin, Iona Y Millwood, Alfred Pozarickij, Tzu-Ting Chen, Jason M. Torres, Jian-an Lun, Christiana Kartsonaki, Wei Gan, Anubha Mahajan, Huaidong Du, Rajani Sohoni, Yu Guo, Sam Sansome, Ling Yang, Canqing Yu, Yiping Chen, Jun Lv, Gibran Hemani, Masaru Koido, Yoichiro Kamatani, Cassandra N. Spracklen, Penny Gordon-Larsen, Mine Koprulu, Xiangrui Meng, Karoline Kuchenbaecker, Segun Fatumo, Laxmi Bhatta, Ben Brumpton, Jesús Alegre-Díaz, Pablo Kuri-Morales, Roberto Tapia-Conyer, Sarah E. Graham, Cristen J. Willer, Matt J. Neville, Fredrik Karpe, Mariaelisa Graff, Kari E North, Ruth J.F. Loos, Christopher A. Haiman, Ulrike Peters, Steve Buskye, Christopher R. Gignoux, Genevieve Wojcik, Yen-Fen Ling, Liming Li, Mark I McCarthy, Zhengming Chen, Michael V Holmes, Robin G Walters

**Affiliations:** Clinical Trial Service Unit and Epidemiological Studies Unit (CTSU), Nuffield Department of Population Health, University of Oxford, Oxford, UK; Medical Research Council Population Health Research Unit (MRC PHRU), Nuffield Department of Population Health, University of Oxford, Oxford, UK; Center for Neuropsychiatric Research, National Health Research Institutes, Miaoli, Taiwan; MRC Epidemiology Unit, Institute of Metabolic Science, University of Cambridge School of Clinical Medicine, Cambridge, UK; Wellcome Centre for Human Genetics, Nuffield Department of Medicine, University of Oxford, Oxford, UK; Chinese Academy of Medical Sciences, Beijing, China; Department of Epidemiology and Biostatistics, School of Public Health, Peking University, Beijing, China; MRC Integrative Epidemiology Unit, University of Bristol, Bristol, UK; Graduate School of Frontier Sciences, The University of Tokyo, Minato-ku, Japan; Biostatistics and Epidemiology, University of Massachusetts Amherst, Amherst; Nutrition Department, Gillings School of Global Public Health, UNC-Chapel Hill, Chapel Hill; Division of Psychiatry, University College London, London, UK; The African Computational Genomics (TACG) Research Group, MRC/UVRI and LSHTM, Entebbe, Uganda; The Department of Non-communicable Disease Epidemiology, London School of Hygiene and Tropical Medicine, London, UK; K.G. Jebsen Center for Genetic Epidemiology, Department of Public Health and Nursing, Norwegian University of Science and Technology NTNU, Trondheim, Norway; Experimental Research Unit from the Faculty of Medicine (UIME), National Autonomous University of Mexico (UNAM), Mexico City, Mexico; Department of Internal Medicine, Division of Cardiology, University of Michigan, Ann Arbor, US; Oxford NIHR Biomedical Research Centre, Oxford University Hospitals Trust, Oxford, UK; Oxford Centre for Diabetes, Endocrinology and Metabolism, Radcliffe Department of Medicine, University of Oxford, Oxford, UK; Department of Epidemiology, University of North Carolina, Chapel Hill, North Carolina; The Charles Bronfman Institute of Personalized Medicine, Icahn School of Medicine at Mount Sinai, Mount Sinai, New York City, US; Center for Genetic Epidemiology, Keck School of Medicine, University of Southern California, Los Angeles, US; Division of Public Health Science, Fred Hutchinson Cancer Research Center, Seattle, US; Department of Statistics, Rudgers University, New Brunswick; Colorado Center for Personalized Medicine, University of Colorado Anschutz Medical Campus, Aurora; Division of Genetic Epidemiology, John Hopkins University, Baltimore; Department of Public Health & Medical Humanities, School of Medicine, National Yang Ming Chiao Tung University, Taipei, Taiwan; Institute of Behavioral Medicine, College of Medicine, National Cheng Kung University, Tainan, Taiwan; Medical Research Council, Integrative Epidemiology Unit, University of Bristol, UK

## Abstract

Genome-wide association studies (GWAS) in predominately European-ancestry (EUR) populations have identified numerous genetic variants associated with adiposity-related traits. An emerging challenge is the limited transferability of genetic scores constructed based on GWAS results from one ancestry for trait prediction in other ancestries. We performed trans-ancestry meta-analysis (TAMA) for eight adiposity-related traits using genetic data from 96,124 East Asian (EAS) and 443,359 EUR individuals. We identified >1400 genomic regions significantly associated with one or more traits. Despite EAS comprising only ∼20% of the study population, genetic scores constructed from the trans-ancestry (TA) results accounted for between 30% and 79% more variation in the adiposity traits in EAS compared with scores derived from the EUR GWAS alone. Furthermore, TA scores also modestly improved variance explained in African/African American, Hispanic and South Asian populations. Our findings highlight the utility of TAMA for increasing variance explained by genetic scores across populations of different ancestries.
