## Supplementary Data 2 for "Trans-ancestry meta-analysis improves performance of genetic scores for multiple adiposity-related traits in East Asian populations"

### Sheet: BMI
Supplementary Data 2. Summary association statistics for index variants at loci showing association (P < 5E-8) with the corresponding trait in CKB GWAS.
MIN BP and MAX BP refer to BP boundary of locus, SNP ID is given in form of CHR:BP:A1:A2 where A1 and A2 are ordered alphabetically
EA effect allele, AA alternate allele, EAF EA frequency in CKB, INFO imputation score in CKB
Univariate sex combined effect sizes reported as BETA_FE, SE_FE, P_RE2 is the Han-Eskin association P-value
Where there is more than one index variant at a locus, the conditional results are reported as C_BETA_FE, C_SE_FE, C_P_RE2
CHR	MIN BP	MAX BP	SNP ID	RSID	BP	EA	AA	EAF	INFO	BETA_FE	SE_FE	P_RE2	C_BETA_FE	C_SE_FE	C_P_RE2
1	74865912	75015538	1:74991644:A:G	rs1514175	74991644	A	G	0.77	1	0.0357	0.00537	4.68e-11	NA	NA	NA
1	151319414	151523863	1:151403380:C:CTTTAT	rs145138089	151403380	C	CTTTAT	0.63	0.9	-0.0292	0.00496	5.3e-09	NA	NA	NA
1	177765021	177937599	1:177868990:A:G	rs670323	177868990	A	G	0.19	0.99	0.0609	0.00583	1.97e-29	NA	NA	NA
2	427638	777854	2:621602:G:GT	rs5828773	621602	G	GT	0.091	0.99	-0.0856	0.00801	2.94e-26	NA	NA	NA
2	24686610	25486735	2:25150011:C:G	rs6749422	25150011	C	G	0.56	0.99	-0.0398	0.00459	8.93e-18	NA	NA	NA
2	58607639	59121261	2:58920057:A:G	rs79553048	58920057	A	G	0.15	0.97	0.0441	0.00643	1.22e-11	NA	NA	NA
2	152239107	152665634	2:152268564:A:G	rs77309549	152268564	A	G	0.82	0.99	-0.0337	0.00593	1.85e-08	NA	NA	NA
2	168923072	169177370	2:169117025:G:T	rs2102808	169117025	G	T	0.67	1	-0.0307	0.00481	2.66e-10	NA	NA	NA
2	232795002	233233311	2:232943097:C:T	rs4973506	232943097	C	T	0.49	0.99	-0.0251	0.00454	4.31e-08	NA	NA	NA
3	8120357	8203986	3:8137447:A:G	rs9312002	8137447	A	G	0.38	0.99	0.0287	0.00469	1.43e-09	NA	NA	NA
3	42307018	42416075	3:42356679:A:G	rs979873	42356679	A	G	0.82	0.99	0.0448	0.00597	1.06e-13	NA	NA	NA
3	52214002	53212966	3:52952665:A:ATGTGTGTGTGTA	3:52952665:A:ATGTGTGTGTGTA	52952665	A	ATGTGTGTGTGTA	0.72	0.89	-0.0282	0.00534	4.46e-08	NA	NA	NA
3	83924100	85591925	3:84783138:A:G	rs12490891	84783138	A	G	0.42	0.99	0.0256	0.00463	3.92e-08	NA	NA	NA
3	104968802	105000230	3:104978454:A:G	rs11716203	104978454	A	G	0.43	0.97	-0.0285	0.00463	1.16e-09	NA	NA	NA
3	131629949	131830397	3:131730895:A:C	rs9810769	131730895	A	C	0.27	0.98	0.0308	0.00515	3.27e-09	NA	NA	NA
3	141037558	141384900	3:141169112:A:G	rs16851438	141169112	A	G	0.68	0.98	-0.0282	0.00492	1.59e-08	NA	NA	NA
3	160893400	161557075	3:161409329:C:T	rs73168038	161409329	C	T	0.81	0.97	-0.0366	0.00586	6.56e-10	NA	NA	NA
3	185753239	185912823	3:185834575:A:AT	rs56359448	185834575	A	AT	0.046	0.98	-0.0648	0.0109	3.5e-09	NA	NA	NA
4	44608565	45343698	4:45165650:A:ATTC	rs375627304	45165650	A	ATTC	0.29	0.98	0.0408	0.00502	7.7e-16	NA	NA	NA
5	53240952	53489338	5:53301539:A:G	rs1067530	53301539	A	G	0.84	0.97	-0.0371	0.00632	6.03e-09	NA	NA	NA
5	63862233	64040871	5:63940262:A:G	rs12697021	63940262	A	G	0.31	0.96	-0.029	0.00502	1.09e-08	NA	NA	NA
5	87718304	88111093	5:87968953:C:T	rs3814424	87968953	C	T	0.5	0.98	-0.0264	0.00458	1.23e-08	NA	NA	NA
5	95823009	95946319	5:95866511:C:T	rs34976806	95866511	C	T	0.42	0.98	0.0304	0.00465	9.78e-11	NA	NA	NA
5	122636059	123167345	5:122878615:G:GT	rs200938585	122878615	G	GT	0.16	0.83	-0.0377	0.00682	3.99e-08	NA	NA	NA
5	125139622	125679765	5:125430010:A:G	rs3843815	125430010	A	G	0.37	1	0.0244	0.00472	4.31e-08	NA	NA	NA
6	20494546	20939921	6:20663463:G:GTT	rs34470647	20663463	G	GTT	0.59	1	0.0311	0.00462	2.94e-11	NA	NA	NA
6	33981527	34409890	6:34218165:A:G	rs10080749	34218165	A	G	0.89	0.99	-0.052	0.00732	2.14e-12	NA	NA	NA
6	50513534	51143761	6:50784880:C:G	rs2744475	50784880	C	G	0.65	0.98	-0.0379	0.00483	7.88e-15	NA	NA	NA
6	108484915	109036791	6:109003321:C:T	rs4946936	109003321	C	T	0.74	0.97	0.0282	0.00526	4.95e-08	NA	NA	NA
6	148195796	148403214	6:148282118:C:T	rs79770092	148282118	C	T	0.84	1	0.034	0.00619	4.98e-08	NA	NA	NA
7	77713611	77878958	7:77828940:A:G	rs3779273	77828940	A	G	0.44	0.99	-0.0289	0.00459	4.76e-10	NA	NA	NA
8	27918969	28069058	8:27996440:C:G	rs3757894	27996440	C	G	0.34	0.97	-0.028	0.00488	1.5e-08	NA	NA	NA
8	76295005	77262471	8:76665561:C:CGTGTGT	rs4007374	76665561	C	CGTGTGT	0.52	0.9	-0.0325	0.00479	1.96e-11	NA	NA	NA
9	97015558	97308701	9:97236788:A:G	rs2049008	97236788	A	G	0.57	0.99	0.0291	0.00462	4.8e-10	NA	NA	NA
9	114920278	115396507	9:115153629:C:T	rs56915944	115153629	C	T	0.67	0.98	0.027	0.00487	3.73e-08	NA	NA	NA
10	31422170	31919088	10:31840222:G:T	rs77409660	31840222	G	T	0.84	0.93	0.036	0.00649	3.79e-08	NA	NA	NA
10	103874586	105286674	10:104675802:A:AATATATATATAT	rs201571665	104675802	A	AATATATATATAT	0.28	0.98	0.0351	0.00513	1.2e-11	NA	NA	NA
10	125178184	125274837	10:125249982:C:T	rs1571423	125249982	C	T	0.71	0.99	0.0367	0.00503	4.75e-13	NA	NA	NA
11	27404480	27750725	11:27679916:C:T	rs6265	27679916	C	T	0.52	1	0.0395	0.00455	8.38e-18	NA	NA	NA
11	77903339	78351130	11:78119822:A:G	rs4945275	78119822	A	G	0.43	0.97	-0.0327	0.00467	4.6e-12	NA	NA	NA
12	50177848	50292735	12:50261809:C:T	rs3205718	50261809	C	T	0.77	0.98	-0.0388	0.00548	2.37e-12	NA	NA	NA
12	111366244	113154857	12:111903099:A:AT	rs200620381	111903099	A	AT	0.71	0.84	-0.0363	0.00547	5.25e-11	NA	NA	NA
12	114187042	114399235	12:114258394:G:T	rs7314142	114258394	G	T	0.37	0.98	0.0264	0.00473	3.12e-08	NA	NA	NA
12	122066165	122463973	12:122265517:C:T	rs61743641	122265517	C	T	0.98	0.97	0.0927	0.0158	6.81e-09	NA	NA	NA
13	53897419	54459271	13:54091759:C:T	rs1927861	54091759	C	T	0.75	0.97	-0.0382	0.00532	1.23e-12	NA	NA	NA
13	66187447	66366112	13:66249935:G:T	rs4884624	66249935	G	T	0.23	0.98	-0.0304	0.00546	3.43e-08	NA	NA	NA
14	23694837	23845377	14:23794843:G:GT	rs35455483	23794843	G	GT	0.42	0.96	0.0263	0.0047	4.36e-09	NA	NA	NA
14	35859236	36455851	14:36144025:A:AG	rs151016274	36144025	A	AG	0.075	0.95	-0.0684	0.00879	1.36e-14	NA	NA	NA
14	92394424	92652416	14:92527399:A:G	rs1055996	92527399	A	G	0.69	1	-0.0311	0.00491	3.62e-10	NA	NA	NA
14	93697135	94110829	14:93859360:A:G	rs4900182	93859360	A	G	0.32	0.98	-0.0301	0.00489	1.08e-09	NA	NA	NA
14	103213139	103415615	14:103310758:A:T	rs10133709	103310758	A	T	0.61	0.99	-0.0365	0.00469	1.29e-14	NA	NA	NA
15	47611764	47995703	15:47907160:A:G	rs1561042	47907160	A	G	0.51	0.98	-0.0336	0.00459	4.33e-13	NA	NA	NA
15	62116687	62383530	15:62254989:C:T	rs3784635	62254989	C	T	0.21	1	-0.0314	0.00555	2.17e-08	NA	NA	NA
15	67497855	68535388	15:68086838:A:G	rs2241423	68086838	A	G	0.6	1	-0.0356	0.00464	3.08e-14	NA	NA	NA
16	3545405	3769576	16:3559830:G:GT	rs34737638	3559830	G	GT	0.39	0.98	0.0292	0.00471	7.82e-10	NA	NA	NA
16	3985978	4044980	16:4009764:C:T	rs2540028	4009764	C	T	0.38	0.88	0.037	0.00501	2.64e-13	NA	NA	NA
16	6147030	6192480	16:6183344:C:G	rs57947169	6183344	C	G	0.21	0.97	-0.0327	0.00567	1.09e-08	NA	NA	NA
16	19944394	20056286	16:20052450:A:G	rs12708627	20052450	A	G	0.35	0.94	0.028	0.0049	1.68e-08	NA	NA	NA
16	20200637	20266733	16:20257039:C:T	rs4420537	20257039	C	T	0.73	1	0.0393	0.00514	3.8e-14	NA	NA	NA
16	53376907	53849561	16:53758720:A:G	rs78020297	53758720	A	G	0.039	1	0.0647	0.0118	5.13e-08	0.0751	0.0118	3.37e-10
16	53376907	53849561	16:53806453:A:G	rs56094641	53806453	A	G	0.88	1	-0.103	0.00691	1.81e-49	-0.105	0.00693	1.38e-51
17	45941176	46779079	17:46126373:A:G	rs2023885	46126373	A	G	0.24	1	0.0376	0.00533	2.71e-12	NA	NA	NA
17	65762871	66213431	17:66023125:C:CT	rs202098671	66023125	C	CT	0.42	0.94	-0.0287	0.00474	2.04e-09	NA	NA	NA
18	20648836	20797658	18:20682704:C:T	rs55798046	20682704	C	T	0.57	0.99	0.0278	0.00462	2.64e-09	NA	NA	NA
18	57682628	58326232	18:57852587:C:T	rs476828	57852587	C	T	0.22	1	0.0649	0.00549	7.09e-32	0.063	0.0055	5.88e-30
18	57682628	58326232	18:58030420:A:AAGAT	rs202244121	58030420	A	AAGAT	0.038	0.95	-0.081	0.0122	5.49e-11	-0.0728	0.0122	4.15e-09
19	3379083	3570654	19:3542983:C:T	rs12608592	3542983	C	T	0.71	0.96	-0.0298	0.00514	1.01e-08	NA	NA	NA
19	34269846	34383641	19:34311948:G:T	rs29937	34311948	G	T	0.68	0.95	-0.0275	0.00499	4.75e-08	NA	NA	NA
19	46103684	46403032	19:46175046:A:T	rs35560038	46175046	A	T	0.5	0.98	0.0349	0.00459	5.2e-14	NA	NA	NA
19	47540832	47754426	19:47621316:C:T	rs10403089	47621316	C	T	0.3	0.95	0.0323	0.00511	3.91e-10	NA	NA	NA
20	17090092	17412701	20:17280901:C:T	rs6044729	17280901	C	T	0.52	1	0.0258	0.00455	2.12e-08	NA	NA	NA
21	40287577	40355653	21:40309436:C:G	rs13047416	40309436	C	G	0.42	0.98	0.0294	0.00465	3.22e-10	NA	NA	NA
22	33897615	33967965	22:33950537:A:G	rs762058	33950537	A	G	0.27	0.98	0.0327	0.00517	3.98e-10	NA	NA	NA

### Sheet: Fat%
CHR	MIN BP	MAX BP	SNP ID	RSID	BP	EA	AA	EAF	INFO	BETA_FE	SE_FE	P_RE2	C_BETA_FE	C_SE_FE	C_P_RE2
1	74865912	75015538	1:75004611:C:T	rs6604872	75004611	C	T	0.16	0.99	-0.038	0.00629	1.28e-09
1	151319414	151523863	1:151403380:C:CTTTAT	rs145138089	151403380	C	CTTTAT	0.63	0.9	-0.0288	0.00498	1.03e-08
1	177790775	177937599	1:177868990:A:G	rs670323	177868990	A	G	0.19	0.99	0.0466	0.00585	5.03e-19
2	427638	777854	2:621602:G:GT	rs5828773	621602	G	GT	0.091	0.99	-0.0677	0.00805	7.34e-17
2	24687055	25486735	2:25150011:C:G	rs6749422	25150011	C	G	0.56	0.99	-0.0316	0.00461	1.07e-11
2	58607639	59121017	2:58899745:C:T	rs62142299	58899745	C	T	0.84	1	-0.0362	0.00624	9.54e-09
3	11923823	12474610	3:12156642:C:CAT	rs66822996	12156642	C	CAT	0.044	0.99	0.0733	0.0111	6.51e-11
3	42307018	42416075	3:42363108:C:T	rs74405898	42363108	C	T	0.82	1	0.0394	0.00595	5.82e-11
3	104972471	105000230	3:104978454:A:G	rs11716203	104978454	A	G	0.43	0.97	-0.0259	0.00465	3.47e-08
4	44994601	45343698	4:45165650:A:ATTC	rs375627304	45165650	A	ATTC	0.29	0.98	0.0383	0.00504	4.27e-14
5	53224343	53489338	5:53301539:A:G	rs1067530	53301539	A	G	0.84	0.97	-0.0369	0.00634	8.94e-09
5	122636059	123167345	5:122878615:G:GT	rs200938585	122878615	G	GT	0.16	0.83	-0.0412	0.00684	2.43e-09
6	30774579	32789377	6:32485591:G:T	6:32485591:G:T	32485591	G	T	0.14	0.68	-0.0463	0.00799	9e-09
6	50513534	51143761	6:50784880:C:G	rs2744475	50784880	C	G	0.65	0.98	-0.0281	0.00485	9.62e-09
7	77775699	77953146	7:77828739:A:G	rs3779274	77828739	A	G	0.44	0.99	-0.027	0.00462	7.45e-09
8	76300224	77271727	8:76674887:T:TA	rs35088722	76674887	T	TA	0.89	0.95	-0.0462	0.00741	3.66e-10
10	27572109	27982868	10:27862374:C:CCTAA	rs9299855	27862374	C	CCTAA	0.8	0.95	0.0322	0.00577	3.03e-08
10	95957289	96849776	10:96039597:C:G	rs2274224	96039597	C	G	0.57	1	-0.0357	0.00462	2.2e-17
11	8363991	8728697	11:8606472:A:AT	rs11331618	8606472	A	AT	0.48	0.95	0.026	0.00468	3.71e-08
11	27419606	27750725	11:27679916:C:T	rs6265	27679916	C	T	0.52	1	0.0306	0.00457	3.31e-11
11	46355149	50285031	11:47716381:G:T	rs10838748	47716381	G	T	0.31	0.99	0.0345	0.00494	4.9e-12
11	63948902	64585231	11:64362763:T:TTGGA	rs200650711	64362763	T	TTGGA	0.68	0.94	0.0273	0.00497	4.92e-08
12	50177848	50292735	12:50261809:C:T	rs3205718	50261809	C	T	0.77	0.98	-0.0319	0.0055	9.77e-09
12	109858576	113714062	12:112627350:A:G	rs144504271	112627350	A	G	0.2	0.96	-0.0397	0.00575	2.71e-18
13	54059827	54426674	13:54079446:C:T	rs9568861	54079446	C	T	0.74	0.97	-0.0316	0.00528	3.17e-09
14	23711749	23845377	14:23794843:G:GT	rs35455483	23794843	G	GT	0.42	0.96	0.026	0.00472	1.05e-08
14	35857840	36455851	14:35992878:C:T	rs12431807	35992878	C	T	0.95	1	0.057	0.0102	2.44e-08
14	103213139	103464149	14:103311855:A:AT	rs201724667	103311855	A	AT	0.64	0.94	-0.0356	0.00489	5.89e-13
15	47614220	47995703	15:47903647:A:G	rs8039597	47903647	A	G	0.51	0.99	-0.0291	0.00459	3.29e-10
15	67488422	68534340	15:68137364:C:T	rs4776990	68137364	C	T	0.45	0.96	0.0299	0.00468	2.74e-10
15	82397217	83714442	15:82485184:A:AAAAG	rs34352552	82485184	A	AAAAG	0.34	0.97	0.0277	0.00488	1.91e-08
16	4000246	4044980	16:4009764:C:T	rs2540028	4009764	C	T	0.38	0.88	0.0361	0.00503	1.16e-12
16	20200637	20266733	16:20248466:G:T	rs6497451	20248466	G	T	0.27	0.97	-0.0375	0.00519	8.95e-13
16	53777746	53849561	16:53806453:A:G	rs56094641	53806453	A	G	0.87	1	-0.0886	0.00694	7.21e-37
17	45934829	46796551	17:46126373:A:G	rs2023885	46126373	A	G	0.24	1	0.0396	0.00534	2.17e-13
18	20799045	21211931	18:20939347:C:CA	18:20939347:C:CA	20939347	C	CA	0.68	0.88	-0.0292	0.00523	3.24e-08
18	57682628	58674732	18:57851097:C:T	rs17782313	57851097	C	T	0.2	1	0.0495	0.00565	3.79e-18
19	46117361	46376779	19:46164766:A:G	rs74174203	46164766	A	G	0.28	0.94	0.0337	0.00527	2.29e-10
19	47540832	47754426	19:47621316:C:T	rs10403089	47621316	C	T	0.3	0.95	0.0289	0.00512	2.35e-08
21	40287577	40355444	21:40309436:C:G	rs13047416	40309436	C	G	0.42	0.98	0.0264	0.00467	2.25e-08

### Sheet: WC
CHR	MIN BP	MAX BP	SNP ID	RSID	BP	EA	AA	EAF	INFO	BETA_FE	SE_FE	P_RE2	C_BETA_FE	C_SE_FE	C_P_RE2
1	74859369	75015538	1:75005238:A:G	rs7553158	75005238	A	G	0.16	0.99	-0.0371	0.00628	5.26e-09	NA	NA	NA
1	177790775	177937599	1:177868990:A:G	rs670323	177868990	A	G	0.19	0.99	0.0542	0.00584	1.89e-24	NA	NA	NA
1	242909024	243031559	1:242989748:C:G	rs2809890	242989748	C	G	0.49	1	0.0294	0.00455	1.67e-10	NA	NA	NA
2	427638	777854	2:624210:A:G	rs6711254	624210	A	G	0.91	1	0.0769	0.00805	2.51e-21	NA	NA	NA
2	24687055	25486735	2:25150011:C:G	rs6749422	25150011	C	G	0.56	0.99	-0.0269	0.00459	6.95e-09	NA	NA	NA
2	61001427	61890879	2:61348804:A:G	rs1177283	61348804	A	G	0.61	0.99	0.0261	0.00465	2.74e-08	NA	NA	NA
3	8134415	8203986	3:8137447:A:G	rs9312002	8137447	A	G	0.38	0.99	0.0266	0.0047	2.05e-08	NA	NA	NA
3	141053096	141384900	3:141266493:A:G	rs6776003	141266493	A	G	0.32	0.98	0.0322	0.00492	9.76e-11	NA	NA	NA
4	45024528	45343698	4:45175691:C:T	rs13130484	45175691	C	T	0.7	1	-0.0326	0.00496	7.96e-11	NA	NA	NA
4	96477967	96865603	4:96656768:C:T	rs74524429	96656768	C	T	0.15	0.96	0.0374	0.00657	1.86e-08	NA	NA	NA
5	53286790	53489338	5:53301539:A:G	rs1067530	53301539	A	G	0.84	0.97	-0.0366	0.00633	1.01e-08	NA	NA	NA
5	122616848	123167345	5:122878615:G:GT	rs200938585	122878615	G	GT	0.16	0.83	-0.039	0.00683	1.61e-08	NA	NA	NA
6	16705250	16777326	6:16743006:C:T	rs1144697	16743006	C	T	0.15	0.9	0.0364	0.00672	4.24e-08	NA	NA	NA
6	33981527	34407835	6:34218165:A:G	rs10080749	34218165	A	G	0.89	0.99	-0.048	0.00733	8.92e-11	NA	NA	NA
6	50511490	51143761	6:50784880:C:G	rs2744475	50784880	C	G	0.65	0.98	-0.0416	0.00484	1.64e-17	NA	NA	NA
7	68939777	69994619	7:69926204:A:AT	rs68151633	69926204	A	AT	0.22	0.98	0.029	0.00553	2.39e-08	NA	NA	NA
7	77775699	77878958	7:77828340:A:G	rs3807649	77828340	A	G	0.56	0.98	0.0299	0.00462	1.53e-10	NA	NA	NA
8	76300224	77271727	8:76674887:T:TA	rs35088722	76674887	T	TA	0.89	0.95	-0.0418	0.00739	7.33e-09	NA	NA	NA
9	97017070	97402991	9:97018657:C:T	rs10821325	97018657	C	T	0.46	0.99	-0.0258	0.00459	2.52e-08	NA	NA	NA
9	114920278	115396507	9:115153629:C:T	rs56915944	115153629	C	T	0.67	0.98	0.0308	0.00488	4.02e-10	NA	NA	NA
9	120298628	120473764	9:120322384:C:T	rs1854446	120322384	C	T	0.45	0.98	-0.0264	0.0046	1.44e-08	NA	NA	NA
10	27198615	27953754	10:27653275:C:G	rs237564	27653275	C	G	0.79	0.97	0.0317	0.00568	3.2e-08	NA	NA	NA
10	103874586	105259329	10:104776527:A:G	rs11191515	104776527	A	G	0.28	1	0.0283	0.0051	3.6e-08	NA	NA	NA
10	125178184	125259415	10:125243861:C:T	rs11248548	125243861	C	T	0.7	1	0.0336	0.00499	2.85e-11	NA	NA	NA
11	27404480	27750725	11:27679916:C:T	rs6265	27679916	C	T	0.52	1	0.032	0.00456	3.54e-12	NA	NA	NA
11	46293097	51586706	11:47811496:C:CT	rs34563280	47811496	C	CT	0.36	0.96	-0.0277	0.00477	8.97e-09	NA	NA	NA
12	50177848	50326176	12:50273061:G:GTGTGTA	rs146875448	50273061	G	GTGTGTA	0.23	0.96	0.0368	0.00549	3.11e-11	NA	NA	NA
12	110068190	113945048	12:112511913:C:G	rs116873087	112511913	C	G	0.21	0.97	-0.0511	0.00566	4.48e-28	-0.0475	0.00572	1.08e-23
12	110068190	113945048	12:112761873:C:T	12:112761873:C:T	112761873	C	T	0.023	0.42	-0.138	0.0237	5.15e-13	-0.112	0.0239	9.47e-09
13	53730757	54270059	13:54091759:C:T	rs1927861	54091759	C	T	0.75	0.97	-0.0326	0.00532	1.33e-09	NA	NA	NA
14	21748295	21983632	14:21812334:A:G	rs6571769	21812334	A	G	0.47	0.91	0.0265	0.00479	3.87e-08	NA	NA	NA
14	35884730	36455851	14:36144025:A:AG	rs151016274	36144025	A	AG	0.075	0.95	-0.0572	0.0088	1.27e-10	NA	NA	NA
14	103213139	103464149	14:103354184:A:G	rs11160705	103354184	A	G	0.39	1	0.0364	0.00468	1.23e-14	NA	NA	NA
15	47614220	47995703	15:47896440:A:G	rs1529884	47896440	A	G	0.51	1	-0.0274	0.00456	2.81e-09	NA	NA	NA
15	82386951	83597227	15:82551777:C:T	rs3759801	82551777	C	T	0.43	0.98	0.0259	0.00466	3.75e-08	NA	NA	NA
16	4000246	4044980	16:4024128:C:T	rs34033929	4024128	C	T	0.55	0.91	-0.0281	0.00481	7.25e-09	NA	NA	NA
16	20200637	20266733	16:20258270:C:T	rs8063747	20258270	C	T	0.28	0.98	-0.0343	0.00515	4.59e-11	NA	NA	NA
16	53796792	53846487	16:53800954:C:T	rs1421085	53800954	C	T	0.13	1	0.0884	0.00691	5.03e-37	NA	NA	NA
17	45942741	46796551	17:46646014:C:G	rs7502015	46646014	C	G	0.84	0.98	0.0404	0.00632	2.49e-10	NA	NA	NA
17	65763164	66213431	17:66023125:C:CT	rs202098671	66023125	C	CT	0.42	0.94	-0.0286	0.00474	2.4e-09	NA	NA	NA
18	57682628	58093770	18:57852587:C:T	rs476828	57852587	C	T	0.22	1	0.0663	0.0055	4.95e-33	NA	NA	NA
19	3379083	3551926	19:3542983:C:T	rs12608592	3542983	C	T	0.71	0.96	-0.0314	0.00515	1.53e-09	NA	NA	NA
19	46103684	46432340	19:46175046:A:T	rs35560038	46175046	A	T	0.5	0.98	0.0331	0.00459	8.79e-13	NA	NA	NA
20	16963138	17392610	20:17184314:A:T	rs16998816	17184314	A	T	0.16	0.9	0.0368	0.00654	2.64e-08	NA	NA	NA
20	57354958	57519442	20:57469055:C:T	rs12481583	57469055	C	T	0.31	0.95	-0.0299	0.00507	5.27e-09	NA	NA	NA
21	40287577	40355444	21:40309436:C:G	rs13047416	40309436	C	G	0.42	0.98	0.0276	0.00466	4.11e-09	NA	NA	NA
22	33912576	33967965	22:33950513:A:G	rs762057	33950513	A	G	0.27	0.98	0.0329	0.00517	2.98e-10	NA	NA	NA

### Sheet: WCadjBMI
CHR	MIN BP	MAX BP	SNP ID	RSID	BP	EA	AA	EAF	INFO	BETA_FE	SE_FE	P_RE2	C_BETA_FE	C_SE_FE	C_P_RE2
1	16884858	17430774	1:17306595:C:T	rs2284748	17306595	C	T	0.28	1	0.0287	0.00507	2.16e-08
1	118839505	118998639	1:118849909:A:G	rs7513580	118849909	A	G	0.35	0.97	-0.0436	0.00488	8.14e-19
1	119414571	119831624	1:119546842:C:T	rs10923724	119546842	C	T	0.41	0.97	-0.0277	0.00472	4.36e-09
1	218560581	218738104	1:218604678:A:G	rs1890995	218604678	A	G	0.73	0.99	0.0309	0.00518	3.4e-09
2	32495223	33175050	2:33059370:C:T	rs4952273	33059370	C	T	0.42	0.96	-0.0269	0.0047	1.52e-08
2	55655807	56249106	2:56096892:A:G	rs3791679	56096892	A	G	0.22	1	0.0444	0.00555	2.39e-15
2	219870890	220156105	2:219902653:C:T	rs422702	219902653	C	T	0.48	0.98	0.0334	0.0046	7.07e-13
2	224765572	224932297	2:224866576:A:C	rs12436	224866576	A	C	0.24	1	0.0297	0.00534	3.46e-08
2	232781925	233234500	2:232811838:C:T	rs13413816	232811838	C	T	0.52	0.98	-0.0329	0.00461	1.83e-12
4	82125316	82338186	4:82279666:A:G	rs7669368	82279666	A	G	0.17	1	0.0357	0.00616	9.1e-09
5	176507190	176758950	5:176516631:A:G	rs1966265	176516631	A	G	0.54	1	0.0498	0.00458	3.77e-27
6	25879846	30993346	6:26298636:G:GC	rs5875101	26298636	G	GC	0.77	1	-0.0342	0.0054	3.78e-10
6	43755169	43768340	6:43757896:A:C	rs998584	43757896	A	C	0.55	1	0.0262	0.00461	3.63e-09
6	105174276	105537644	6:105434407:C:CAA	rs146474797	105434407	C	CAA	0.74	0.95	-0.0339	0.00533	2.53e-10
7	73146594	73388168	7:73329416:C:CT	rs34450009	73329416	C	CT	0.31	0.94	-0.0303	0.00512	4.93e-09
8	72348290	72542825	8:72468670:G:T	rs16937647	72468670	G	T	0.57	0.97	-0.031	0.00471	4.01e-11
9	103299396	103543319	9:103458795:A:G	rs200728521	103458795	A	G	0.8	0.98	-0.0353	0.0058	1.72e-09
9	139080296	139163130	9:139118673:C:T	rs12380852	139118673	C	T	0.19	1	0.0358	0.00585	1.45e-09
10	12869659	12988730	10:12945180:A:G	rs35741360	12945180	A	G	0.15	1	-0.0353	0.00639	4.32e-08
10	87997376	88441996	10:88162682:A:G	rs731171	88162682	A	G	0.24	0.94	0.0199	0.00557	1.11e-08
11	14142042	14966967	11:14471139:G:T	rs79732015	14471139	G	T	0.057	0.91	-0.0612	0.0102	3.35e-09
11	77879884	78288352	11:78071441:T:TA	rs60132161	78071441	T	TA	0.41	0.96	0.0279	0.00475	6.11e-09
12	54350376	54474601	12:54390749:G:GAAAAT	rs56022116	54390749	G	GAAAAT	0.48	0.97	-0.0294	0.00463	3.39e-10
12	110097272	113945048	12:112230019:C:G	rs4646776	112230019	C	G	0.21	1	-0.0506	0.0056	1.88e-27
14	52402426	52635634	14:52511911:C:G	rs75766425	52511911	C	G	0.12	0.97	-0.0458	0.00703	1.08e-10
14	74892821	75298678	14:74984368:A:G	rs862045	74984368	A	G	0.19	0.97	-0.0324	0.00589	4.7e-08
14	92377361	92652416	14:92468729:A:C	rs17806838	92468729	A	C	0.26	0.99	-0.0369	0.00522	2.73e-12
15	51136943	51673513	15:51601141:A:C	rs28566535	51601141	A	C	0.67	0.97	0.0377	0.00496	3.02e-16
15	84229698	85256012	15:84578948:A:G	rs2401179	84578948	A	G	0.77	1	0.0319	0.00541	5.46e-09
16	89624227	89981812	16:89704365:C:G	rs1126464	89704365	C	G	0.33	1	0.03	0.00484	8.43e-10
17	59431838	59502260	17:59498250:A:G	rs9905385	59498250	A	G	0.29	0.97	0.0364	0.00511	1.67e-12
18	20360159	20836837	18:20728049:A:G	rs7237942	20728049	A	G	0.18	1	-0.0395	0.006	7.7e-11
19	18234882	18410087	19:18386367:A:G	rs12983444	18386367	A	G	0.23	1	0.0297	0.0054	3.71e-08
20	6441961	6639266	20:6635266:A:G	rs6054427	6635266	A	G	0.87	0.95	-0.0406	0.00686	4.82e-09
20	57321423	57528362	20:57432606:A:T	rs58744877	57432606	A	T	0.11	0.93	-0.0421	0.00761	4.04e-08

### Sheet: HIP
CHR	MIN BP	MAX BP	SNP ID	RSID	BP	EA	AA	EAF	INFO	BETA_FE	SE_FE	P_RE2	C_BETA_FE	C_SE_FE	C_P_RE2
1	50788881	52099960	1:51200405:C:CA	rs71672961	51200405	C	CA	0.12	0.82	0.0537	0.00759	2.48e-12
1	177790775	177937599	1:177889480:A:G	rs543874	177889480	A	G	0.82	1	-0.0485	0.00585	1.04e-19
1	219478747	220066063	1:219754012:C:CT	rs199867305	219754012	C	CT	0.73	0.94	-0.0283	0.00528	8.75e-09
2	493872	777854	2:621954:C:T	rs1320332	621954	C	T	0.91	1	0.0652	0.00806	1.12e-15
2	24687055	25486735	2:25213333:C:T	rs4665276	25213333	C	T	0.47	0.99	0.0269	0.00457	5.64e-09
3	33256434	33835190	3:33391925:A:AT	rs60005264	33391925	A	AT	0.53	0.81	0.0283	0.00507	3.11e-08
3	141053096	141384900	3:141266493:A:G	rs6776003	141266493	A	G	0.32	0.98	0.0447	0.00493	2.58e-19
4	44994601	45331751	4:45175691:C:T	rs13130484	45175691	C	T	0.7	1	-0.0294	0.00497	4.82e-09
6	20494546	20939921	6:20656800:C:G	rs4712522	20656800	C	G	0.59	1	0.0279	0.00463	2.56e-09
6	28220260	33069267	6:32651894:A:G	rs2856695	32651894	A	G	0.33	0.99	0.0291	0.00482	2.3e-09
6	33981527	34502686	6:34218165:A:G	rs10080749	34218165	A	G	0.89	0.99	-0.0722	0.00735	1.88e-22
6	50469578	51170536	6:50789689:T:TG	rs148760475	50789689	T	TG	0.52	0.92	-0.0324	0.00474	1.37e-11
7	2750285	2914873	7:2857876:C:T	rs960273	2857876	C	T	0.21	1	-0.0343	0.00562	1.57e-09
8	27921574	28070516	8:28046811:C:G	rs7833735	28046811	C	G	0.59	0.96	-0.0289	0.00474	1.47e-09
8	64257581	65147504	8:64618026:A:G	rs790561	64618026	A	G	0.26	0.92	0.0299	0.00541	4.13e-08
8	76298000	77327366	8:77222113:C:T	rs7461849	77222113	C	T	0.79	0.96	-0.0315	0.00571	4.42e-08
8	116467518	116919683	8:116671848:A:G	rs4876611	116671848	A	G	0.3	0.97	-0.0298	0.00504	5.21e-09
9	97015748	97306277	9:97107039:C:T	rs74436186	97107039	C	T	0.36	0.84	-0.0342	0.00519	7.46e-11
10	103625239	105216651	10:104348149:C:CA	rs201096208	104348149	C	CA	0.74	0.76	-0.0355	0.00593	3.12e-09
10	120239524	120570407	10:120425301:A:G	rs1247127	120425301	A	G	0.22	0.98	0.0318	0.00561	1.98e-08
10	122866278	123020952	10:122903882:C:T	rs2451876	122903882	C	T	0.61	0.98	-0.0306	0.0047	6.17e-12
11	2820065	2860055	11:2857233:A:G	rs60808706	2857233	A	G	0.35	0.93	0.0307	0.00494	8.21e-10
11	27404480	27750725	11:27679916:C:T	rs6265	27679916	C	T	0.52	1	0.0335	0.00457	3.79e-13
11	120156556	120389178	11:120292477:C:T	rs76693355	120292477	C	T	0.15	0.99	-0.0361	0.00641	2.54e-08
12	50177848	50326176	12:50273061:G:GTGTGTA	rs146875448	50273061	G	GTGTGTA	0.23	0.96	0.0382	0.0055	6.08e-12
12	56982424	57526939	12:57146069:G:T	rs2277339	57146069	G	T	0.24	1	-0.0311	0.00531	6.59e-09
12	110097272	113741919	12:112627350:A:G	rs144504271	112627350	A	G	0.2	0.96	-0.0397	0.00575	8.05e-12
14	35859236	36454802	14:36135463:C:CT	rs11401948	36135463	C	CT	0.92	0.94	0.0607	0.00877	7.31e-12
14	52400803	52670610	14:52511969:G:T	rs79823890	52511969	G	T	0.88	0.95	-0.0579	0.00711	3.04e-16
14	93697081	94066699	14:93747195:C:CT	14:93747195:C:CT	93747195	C	CT	0.68	0.88	0.0286	0.0052	4.5e-08
14	103226011	103393734	14:103311855:A:AT	rs201724667	103311855	A	AT	0.64	0.94	-0.0296	0.00489	1.75e-09
15	47614220	47995619	15:47900379:A:G	rs2164370	47900379	A	G	0.53	0.99	0.0256	0.00458	3.01e-08
15	50712037	51642996	15:51211110:G:T	rs7170302	51211110	G	T	0.53	0.99	-0.0266	0.0046	1.09e-08
15	62118357	62430997	15:62295484:G:T	rs187432044	62295484	G	T	0.21	1	-0.035	0.00563	8.22e-10
16	3541802	3769576	16:3559830:G:GT	rs34737638	3559830	G	GT	0.39	0.98	0.0312	0.00472	6.36e-11
16	4000246	4044980	16:4017392:A:T	rs2601781	4017392	A	T	0.36	0.96	0.0309	0.00485	2.91e-10
16	20208826	20266733	16:20256060:C:T	rs28574699	20256060	C	T	0.73	1	0.0323	0.00515	5.27e-10
16	53796792	53846487	16:53802494:C:T	rs11642015	53802494	C	T	0.87	0.99	-0.0691	0.00693	4.74e-23
17	45942741	46779079	17:46111931:C:T	rs72823532	46111931	C	T	0.78	0.98	-0.0335	0.00555	2.21e-09
18	57695842	58093770	18:57852587:C:T	rs476828	57852587	C	T	0.22	1	0.053	0.00551	1.31e-21
18	60824829	60879883	18:60846430:C:G	rs74625348	60846430	C	G	0.33	0.9	0.0341	0.00511	3.99e-11
19	46103684	46412282	19:46188818:C:G	rs58579994	46188818	C	G	0.34	0.99	-0.0282	0.00482	6.83e-09
20	16963138	17412701	20:17280901:C:T	rs6044729	17280901	C	T	0.52	1	0.0266	0.00457	8.59e-09
20	57354958	57519442	20:57469055:C:T	rs12481583	57469055	C	T	0.31	0.95	-0.0293	0.00508	1.14e-08
22	46446714	46497366	22:46482948:C:T	rs9626891	46482948	C	T	0.12	1	0.0437	0.00692	4.21e-10

### Sheet: HIPadjBMI
CHR	MIN BP	MAX BP	SNP ID	RSID	BP	EA	AA	EAF	INFO	BETA_FE	SE_FE	P_RE2	C_BETA_FE	C_SE_FE	C_P_RE2
1	16869316	17430774	1:17306675:C:G	rs2284746	17306675	C	G	0.72	1	-0.0363	0.005	7.27e-13
1	22503091	22657796	1:22622745:T:TC	rs140800754	22622745	T	TC	0.7	0.95	-0.0284	0.00504	2.34e-08
1	39550242	40231336	1:40008418:A:T	rs1180355	40008418	A	T	0.49	0.92	0.0262	0.0047	3.21e-08
1	49164223	50642944	1:50403706:C:T	rs138707424	50403706	C	T	0.11	0.84	0.0457	0.00785	8.17e-09
1	50788881	52099960	1:51225273:A:G	rs138704662	51225273	A	G	0.11	0.94	0.0489	0.00754	1.31e-10
1	149771131	150944380	1:149906413:C:T	rs11205303	149906413	C	T	0.35	1	0.0413	0.00476	7.37e-18
1	170643498	170917646	1:170784428:A:G	rs12749826	170784428	A	G	0.65	0.97	-0.0266	0.00483	4.23e-08
1	219139270	219857678	1:219650950:A:G	rs748273	219650950	A	G	0.2	1	0.0444	0.0056	3.69e-16
2	55740953	56249106	2:56096892:A:G	rs3791679	56096892	A	G	0.22	1	0.0458	0.00549	1.55e-16
2	71268723	71702352	2:71545799:C:T	rs2670737	71545799	C	T	0.67	0.99	0.029	0.00484	3.09e-09
2	219874052	220136635	2:219902653:C:T	rs422702	219902653	C	T	0.48	0.98	0.0282	0.00455	8.89e-10
2	232795770	233230141	2:232811838:C:T	rs13413816	232811838	C	T	0.52	0.98	-0.0286	0.00456	5.5e-10
3	129088745	129756181	3:129336406:C:T	rs12490061	129336406	C	T	0.24	0.95	0.0397	0.00548	7.39e-13
3	141037558	141345198	3:141105570:A:G	rs724016	141105570	A	G	0.67	1	-0.0384	0.00483	3.09e-15
4	1572860	1981152	4:1754515:C:G	rs2403274	1754515	C	G	0.79	0.95	0.0348	0.00578	2.54e-09
4	3026321	3522939	4:3417845:C:G	rs3213507	3417845	C	G	0.52	0.99	0.0274	0.00453	2.16e-09
4	17766656	18190746	4:17940040:C:CT	rs71651867	17940040	C	CT	0.31	0.89	-0.0484	0.00518	2.2e-20
4	73255772	73675931	4:73521036:T:TA	rs200295404	73521036	T	TA	0.21	0.98	0.0373	0.00566	7.31e-13
4	145240472	146175823	4:145547185:A:G	rs72733520	145547185	A	G	0.89	0.92	-0.054	0.00749	1.03e-12
5	42104463	42861681	5:42680096:A:G	rs4547964	42680096	A	G	0.83	0.99	-0.0371	0.00604	1.22e-09
6	7029073	7319601	6:7226959:C:T	rs9505085	7226959	C	T	0.82	0.95	0.0414	0.00599	2.34e-12
6	25271126	30993346	6:26200677:A:G	rs806794	26200677	A	G	0.25	1	0.0489	0.00521	1.36e-20
6	33981527	34409890	6:34197105:C:T	rs1759627	34197105	C	T	0.12	0.99	0.0513	0.00707	6.79e-13
6	105131405	105498395	6:105377347:C:T	rs9391254	105377347	C	T	0.7	1	-0.0286	0.00493	9.86e-09
6	142623280	142974335	6:142679572:A:G	rs6570507	142679572	A	G	0.36	1	-0.0405	0.00473	2.16e-17
7	2739802	2920377	7:2855337:C:T	rs2283784	2855337	C	T	0.21	0.99	-0.054	0.00555	5.02e-22
7	18632901	18757168	7:18733748:A:G	rs17139675	18733748	A	G	0.3	0.95	-0.0296	0.00505	6.46e-09
7	73146594	73334954	7:73301489:G:T	rs4717827	73301489	G	T	0.26	0.94	-0.0295	0.00533	4.08e-08
8	135497629	135791335	8:135724740:C:CAA	rs75984984	135724740	C	CAA	0.38	0.96	-0.027	0.00475	1.98e-08
9	90728200	90894431	9:90853228:G:GA	rs34319295	90853228	G	GA	0.29	0.95	-0.03	0.00511	6.1e-09
9	98135512	98320474	9:98313032:C:G	rs16909981	98313032	C	G	0.22	0.89	0.0337	0.00579	8.52e-09
10	122860295	123002939	10:122945086:A:G	rs3943077	122945086	A	G	0.61	0.98	0.0341	0.0047	2.77e-17
11	2071504	2306813	11:2173447:G:T	rs7924316	2173447	G	T	0.39	0.97	0.0279	0.00473	5.2e-09
11	2765282	2820620	11:2819017:A:C	rs123379	2819017	A	C	0.47	0.74	0.03	0.00529	2.04e-08
11	14148128	15103251	11:14547589:C:T	rs138234998	14547589	C	T	0.94	0.92	0.0546	0.00986	3.78e-08
12	26392154	26533779	12:26465884:C:CT	rs35291909	26465884	C	CT	0.34	0.93	0.0309	0.00495	6.65e-10
12	46623112	47464512	12:47183415:G:T	rs74474114	47183415	G	T	0.76	0.98	0.0341	0.00531	2.07e-10
12	56130637	56853029	12:56723494:A:G	rs146426492	56723494	A	G	0.8	0.97	0.0551	0.00578	3.42e-21
12	56982252	57511785	12:57146069:G:T	rs2277339	57146069	G	T	0.24	1	-0.029	0.00528	4.65e-08
12	77396698	77448406	12:77417509:G:T	rs2279576	77417509	G	T	0.68	0.96	-0.0291	0.00496	6.56e-09
12	94089867	94202564	12:94141772:A:T	rs4144503	94141772	A	T	0.66	0.91	-0.0321	0.00501	1.91e-10
12	102393872	102963945	12:102726338:C:T	rs1520223	102726338	C	T	0.27	1	-0.0412	0.00509	1.04e-15
12	106958176	107651198	12:107319661:A:G	rs10861678	107319661	A	G	0.27	0.96	-0.0288	0.00521	4.28e-08
14	52400803	52670610	14:52511969:G:T	rs79823890	52511969	G	T	0.88	0.95	-0.0651	0.00707	4.27e-20
14	92398209	92652416	14:92469281:C:G	rs4575474	92469281	C	G	0.59	1	0.035	0.00462	6.96e-14
15	31022073	32395061	15:31684284:C:G	rs12902234	31684284	C	G	0.55	0.98	-0.0265	0.00458	1.01e-08
15	50712037	51673513	15:51532281:A:G	rs56170250	51532281	A	G	0.47	1	0.0249	0.00454	4.75e-08
15	84229698	85418192	15:84551395:C:T	rs967374	84551395	C	T	0.24	0.99	-0.0318	0.00536	4.21e-09
15	99162482	99242432	15:99172742:A:AC	rs111236553	99172742	A	AC	0.067	0.93	-0.0559	0.00941	4.11e-09
16	12875403	12920804	16:12897995:A:T	rs3762533	12897995	A	T	0.36	0.97	-0.0272	0.00478	1.86e-08
16	89624227	89994134	16:89704365:C:G	rs1126464	89704365	C	G	0.33	1	0.0296	0.00479	3.14e-10
17	237906	699207	17:561331:A:T	rs7211349	561331	A	T	0.37	0.88	0.0282	0.00498	2.09e-08
17	6856095	6973350	17:6885120:C:T	rs59919146	6885120	C	T	0.72	0.79	-0.0336	0.00566	4.01e-09
17	61580337	62073637	17:62004738:G:GTAAA	rs67835369	62004738	G	GTAAA	0.58	0.99	-0.0253	0.00459	4.48e-08
18	20333042	21221681	18:20762667:A:G	rs75410234	20762667	A	G	0.16	0.95	-0.0364	0.00638	1.78e-08
18	46545337	47133743	18:46604760:A:AAT	rs141017831	46604760	A	AAT	0.75	0.98	0.0411	0.00526	1.74e-16
19	2098820	2251528	19:2175005:A:T	rs8112948	2175005	A	T	0.24	0.89	-0.0324	0.00561	1.06e-08
19	7163524	7250778	19:7210569:G:T	rs62112761	7210569	G	T	0.47	0.96	-0.026	0.00466	3.17e-08
20	21013669	21524179	20:21230455:C:T	rs6082358	21230455	C	T	0.44	0.95	0.0258	0.00466	3.91e-08
20	32778233	34564427	20:34026138:T:TCACACACACACACA	rs3842525	34026138	T	TCACACACACACACA	0.29	0.99	0.0491	0.00501	1.37e-22
22	35531734	35759646	22:35697307:A:ATATAT	rs138732	35697307	A	ATATAT	0.56	0.99	0.0259	0.00459	2.39e-08

### Sheet: WHR
CHR	MIN BP	MAX BP	SNP ID	RSID	BP	EA	AA	EAF	INFO	BETA_FE	SE_FE	P_RE2	C_BETA_FE	C_SE_FE	C_P_RE2
1	151319414	151538896	1:151424919:G:T	rs72633639	151424919	G	T	0.39	0.97	0.0306	0.00476	2.07e-10
1	177809569	177937599	1:177894287:C:T	rs506589	177894287	C	T	0.21	0.98	0.039	0.00569	2.31e-13
1	242909024	243031559	1:242984493:A:T	rs2780789	242984493	A	T	0.49	0.99	0.0274	0.00458	3.4e-09
2	494238	673745	2:624210:A:G	rs6711254	624210	A	G	0.91	1	0.0598	0.00809	2.6e-13
2	176975309	177051351	2:176991779:A:G	rs2592394	176991779	A	G	0.58	1	-0.0279	0.00463	2.73e-09
5	176327336	176750588	5:176516631:A:G	rs1966265	176516631	A	G	0.54	1	0.0309	0.00457	2.38e-11
6	43755169	43768703	6:43757896:A:C	rs998584	43757896	A	C	0.55	1	0.0269	0.00461	1.96e-09
6	50511490	51143761	6:50784880:C:G	rs2744475	50784880	C	G	0.65	0.98	-0.0352	0.00487	8.46e-13
8	72303287	72542825	8:72468670:G:T	rs16937647	72468670	G	T	0.57	0.97	-0.0324	0.0047	7.99e-12
10	27113543	27692009	10:27412669:A:T	rs2274743	27412669	A	T	0.46	0.95	-0.0305	0.00471	1.53e-10
10	125178184	125259415	10:125249634:A:G	rs11248552	125249634	A	G	0.29	0.99	-0.0305	0.00507	2.76e-09
11	46244710	51592955	11:47728576:T:TA	rs61459888	47728576	T	TA	0.41	0.87	-0.0299	0.00496	2.46e-09
12	108544985	108677498	12:108629780:A:G	rs1426371	108629780	A	G	0.57	0.94	-0.0257	0.00474	2.92e-08
12	110068190	113945048	12:112736118:A:G	rs77768175	112736118	A	G	0.79	1	0.0446	0.00559	3.19e-35
14	52400803	52670610	14:52511911:C:G	rs75766425	52511911	C	G	0.12	0.97	-0.0572	0.00702	5.79e-16
14	103213139	103502973	14:103359492:A:G	rs8008502	103359492	A	G	0.39	1	0.032	0.0047	1.72e-11
15	82386951	83597227	15:82558034:C:G	rs3858954	82558034	C	G	0.39	0.98	-0.0325	0.00475	1.31e-11
16	53796792	53846487	16:53800954:C:T	rs1421085	53800954	C	T	0.13	1	0.0753	0.00695	5.51e-27
18	57695842	58093770	18:57832856:A:AC	rs35614134	57832856	A	AC	0.8	1	-0.0557	0.00567	1.6e-22
19	46123517	46433052	19:46175046:A:T	rs35560038	46175046	A	T	0.5	0.98	0.0276	0.00461	2.7e-09
20	33801710	34870993	20:34019579:C:T	rs224329	34019579	C	T	0.71	1	0.0289	0.00507	1.56e-08
22	33931356	33967965	22:33962949:A:G	rs5754611	33962949	A	G	0.28	1	0.0286	0.00513	3.33e-08

### Sheet: WHRadjBMI
CHR	MIN BP	MAX BP	SNP ID	RSID	BP	EA	AA	EAF	INFO	BETA_FE	SE_FE	P_RE2	C_BETA_FE	C_SE_FE	C_P_RE2
1	118839505	118994837	1:118849762:C:G	rs7513464	118849762	C	G	0.35	0.96	-0.0302	0.00492	1.2e-09	NA	NA	NA
1	119018001	119831624	1:119504487:G:T	rs1409157	119504487	G	T	0.42	1	-0.0284	0.00467	3.32e-10	NA	NA	NA
1	219139270	219799632	1:219631192:C:T	rs4614264	219631192	C	T	0.22	0.97	-0.0275	0.00567	3.47e-08	NA	NA	NA
2	67734970	67973460	2:67852836:A:G	rs6721459	67852836	A	G	0.43	0.97	-0.0267	0.00473	2.2e-08	NA	NA	NA
3	64687757	64844942	3:64702275:C:G	rs4616635	64702275	C	G	0.79	0.98	0.0351	0.00572	1.14e-09	NA	NA	NA
5	142072939	142164563	5:142079226:A:T	rs2879381	142079226	A	T	0.42	0.99	0.026	0.00471	6.83e-09	NA	NA	NA
5	176507190	176758950	5:176516631:A:G	rs1966265	176516631	A	G	0.54	1	0.0471	0.00462	4.48e-24	NA	NA	NA
6	7116834	7319601	6:7217517:C:T	rs6931262	7217517	C	T	0.8	0.98	-0.0299	0.00585	3.79e-09	NA	NA	NA
6	34109808	34431827	6:34273976:A:T	rs4713770	34273976	A	T	0.44	0.99	-0.0263	0.00467	2.5e-08	NA	NA	NA
6	43755169	43768703	6:43757896:A:C	rs998584	43757896	A	C	0.55	1	0.038	0.00465	5.13e-17	NA	NA	NA
7	72353648	75051662	7:73022211:A:G	rs77048596	73022211	A	G	0.11	0.99	-0.0423	0.00747	2.11e-08	NA	NA	NA
8	72303287	72542825	8:72468670:G:T	rs16937647	72468670	G	T	0.57	0.97	-0.0418	0.00475	1.81e-18	NA	NA	NA
10	122836858	123001639	10:122837553:A:G	rs17101395	122837553	A	G	0.38	0.95	0.0243	0.00488	7.54e-07	0.028	0.00493	1.08e-08
10	122836858	123001639	10:122940829:C:T	rs10788142	122940829	C	T	0.39	0.99	0.0224	0.00477	1.46e-11	0.0262	0.00482	9.22e-14
12	54342472	54469971	12:54393770:A:G	rs56368105	54393770	A	G	0.47	0.99	-0.0284	0.00464	1.42e-09	NA	NA	NA
12	110120186	113945048	12:112736118:A:G	rs77768175	112736118	A	G	0.79	1	0.0353	0.00564	8.31e-28	NA	NA	NA
14	52400803	52676499	14:52511969:G:T	rs79823890	52511969	G	T	0.88	0.95	0.0907	0.00721	1.97e-36	NA	NA	NA
15	50712401	51681557	15:51613652:A:C	rs1004983	51613652	A	C	0.31	0.95	-0.0322	0.00509	1.48e-10	NA	NA	NA
15	82386776	83578693	15:83278810:C:CA	rs34626642	83278810	C	CA	0.62	0.87	0.0307	0.00512	3.01e-09	NA	NA	NA
16	81484946	81555152	16:81545764:G:T	rs35137323	81545764	G	T	0.65	0.97	0.0296	0.00491	1.18e-10	NA	NA	NA
20	33590006	34564427	20:33976474:C:G	rs6088815	33976474	C	G	0.72	0.99	0.031	0.00519	3.4e-09	NA	NA	NA
22	46449205	46504806	22:46483917:A:G	rs58280444	46483917	A	G	0.1	0.93	-0.0568	0.00781	6.29e-13	NA	NA	NA
